# The genomic and evolutionary landscapes of anaplastic thyroid carcinoma

**DOI:** 10.1101/2023.04.10.23288365

**Authors:** Peter Y.F. Zeng, Stephenie D. Prokopec, Stephen Y. Lai, Nicole Pinto, Michelle A. Chan-Seng-Yue, Roderick Clifton-Bligh, Michelle D. Williams, Christopher J. Howlett, Paul Plantinga, Matthew Cecchini, Alfred K. Lam, Iram Siddiqui, Jianxin Wang, Ren X. Sun, John D. Watson, Reju Korah, Tobias Carling, Nishant Agrawal, Nicole Cipriani, Douglas Ball, Barry Nelkin, Lisa M. Rooper, Justin A. Bishop, Cathie Garnis, Ken Berean, Norman G. Nicolson, Paul Weinberger, Ying C. Henderson, Christopher M. Lalansingh, Mao Tian, Takafumi N. Yamaguchi, Julie Livingstone, Adriana Salcedo, Krupal Patel, Frederick Vizeacoumar, Alessandro Datti, Liu Xi, Yuri E. Nikiforov, Robert Smallridge, John A. Copland, Laura A. Marlow, Martin D. Hyrcza, Leigh Delbridge, Stan Sidhu, Mark Sywak, Bruce Robinson, Kevin Fung, Farhad Ghasemi, Keith Kwan, S. Danielle MacNeil, Adrian Mendez, David A. Palma, Mohammed I. Khan, Mushfiq Shaikh, Kara M. Ruicci, Bret Wehrli, Eric Winquist, John Yoo, Joe S. Mymryk, James W. Rocco, David Wheeler, Steve Scherer, Thomas J. Giordano, John W. Barrett, William C. Faquin, Anthony J. Gill, Gary Clayman, Paul C. Boutros, Anthony C. Nichols

## Abstract

Anaplastic thyroid carcinoma is arguably the most lethal human malignancy. It often co-occurs with differentiated thyroid cancers, yet the molecular origins of its aggressivity are unknown. We sequenced tumor DNA from 329 regions of thyroid cancer, including 213 from patients with primary anaplastic thyroid carcinomas and multi-region whole-genome sequencing. Anaplastic thyroid carcinomas have a higher burden of mutations than other thyroid cancers, with distinct mutational signatures and molecular subtypes. Specific cancer driver genes are mutated in anaplastic and differentiated thyroid carcinomas, even those arising in a single patient. We unambiguously demonstrate that anaplastic thyroid carcinomas share a genomic origin with co-occurring differentiated carcinomas, and emerge from a common malignant field through acquisition of characteristic clonal driver mutations.
