## Supplementary material for "The genomic and evolutionary landscapes of anaplastic thyroid carcinoma": Supp Table 4

### Sheet: Sheet1
		Subtype A	Subtype B	Subtype C	Subtype D	Subtype E	FDR
Number of tumours		21	32	26	17	27
Age							0.020988
	<70	4	12	16	7	12
	>=70	8	15	6	8	15
	NA	9	5	4	2	0
Sex							0.27768
	Male	8	12	11	12	12
	Female	13	20	15	5	15
Tumour stage							0.6612
	T4a	1	3	1	3	2
	T4b	7	14	12	8	15
	NA	13	15	13	6	10
BRAF							0.12144
	No Mutation	15	22	13	13	21
	Mutation	6	3	9	3	3
	NA	0	7	4	1	3
NRAS							0.12144
	No Mutation	16	18	20	14	23
	Mutation	5	7	2	2	1
	NA	0	7	4	1	3
TP53							0.03447
	No Mutation	12	12	10	11	21
	Mutation	9	13	12	5	3
	NA	0	7	4	1	3
