## Supplementary material for "The genomic and evolutionary landscapes of anaplastic thyroid carcinoma": Supp Table 6

### Sheet: SNV Survival Associations
Genes	Test performed	HR	lower.95	upper.95	p.value	Number (SNVs)	FDR
OTOF	cox	3.44583	1.68523	7.04578	0.000698735	11	0.129236
NCAM1	logrank	NA	NA	NA	0.00236593	7	0.129236
FAT4	cox	3.48839	1.55584	7.82139	0.00242194	9	0.129236
PLD4	cox	3.74262	1.58128	8.85816	0.00267847	7	0.129236
OBSL1	cox	3.03966	1.43639	6.43247	0.00365123	9	0.140937
PIKFYVE	cox	2.77509	1.31173	5.87095	0.00759198	10	0.244209
SLC4A10	cox	2.97632	1.25814	7.04093	0.01304	7	0.292518
JAK3	cox	2.5725	1.21404	5.45101	0.0136554	8	0.292518
BIVM-ERCC5,ERCC5	cox	2.90693	1.23081	6.86561	0.0149509	7	0.292518
FRAS1	cox	2.52362	1.19558	5.32683	0.0151563	12	0.292518
SPEN	cox	2.26865	1.08155	4.75869	0.0302055	9	0.51103
CSMD1	cox	2.21457	1.06494	4.60525	0.0333033	9	0.51103
HGFAC	cox	2.72479	1.07629	6.89821	0.0344217	8	0.51103
RECQL4	cox	2.56613	1.00862	6.52879	0.0479321	7	0.607457
NALCN	cox	2.05551	0.994552	4.24825	0.0517489	11	0.607457
ITPR3	cox	2.2467	0.96773	5.216	0.0596145	7	0.607457
TERT	cox	1.60323	0.980662	2.62103	0.0598223	73	0.607457
PIK3CA	cox	1.89598	0.964603	3.72666	0.0635332	11	0.607457
ALPK2	cox	2.09249	0.955214	4.58382	0.0649733	8	0.607457
TP53	cox	1.48138	0.975083	2.25057	0.0655177	47	0.607457
FBN2	cox	2.17965	0.939076	5.05911	0.0697319	9	0.607457
DCHS2	cox	0.484115	0.219367	1.06838	0.0724643	12	0.607457
TET1	cox	2.30282	0.918624	5.77276	0.0752488	9	0.607457
SEC16A	cox	1.92349	0.921957	4.01302	0.0812633	8	0.607457
CSMD3	logrank	NA	NA	NA	0.0813902	7	0.607457
KIAA1217	cox	2.00643	0.913756	4.40574	0.0827018	7	0.607457
PLIN4	cox	2.11758	0.894168	5.0149	0.0880715	9	0.607457
NOTCH1	cox	1.79805	0.916132	3.52894	0.0881285	14	0.607457
DIDO1	cox	1.82128	0.834464	3.97506	0.132188	8	0.812664
PRKDC	logrank	NA	NA	NA	0.146289	8	0.812664
DNAH11	cox	0.476239	0.172541	1.31449	0.152121	7	0.812664
ANK1	cox	1.82413	0.795824	4.18116	0.15551	10	0.812664
NEURL4	cox	1.69531	0.808623	3.55429	0.162245	9	0.812664
PLEKHG2	cox	1.81815	0.784205	4.21533	0.163503	7	0.812664
PTPN3	cox	1.73384	0.796657	3.77353	0.165435	8	0.812664
TNRC18	cox	1.90264	0.7615	4.75384	0.168578	7	0.812664
SBNO2	cox	1.90177	0.758588	4.76773	0.170451	7	0.812664
RBMXL3	logrank	NA	NA	NA	0.171157	8	0.812664
ZNF217	cox	1.78283	0.778561	4.08252	0.171367	8	0.812664
DNAH17	cox	1.66508	0.800722	3.4625	0.172254	12	0.812664
PNPLA6	cox	0.534263	0.215572	1.32409	0.175822	9	0.812664
WDR87	cox	2.01812	0.727691	5.59688	0.17728	7	0.812664
MUC6	cox	1.51521	0.820011	2.79977	0.184669	14	0.812664
SPEG	cox	1.76303	0.761913	4.07957	0.185271	7	0.812664
RADIL	logrank	NA	NA	NA	0.191823	10	0.818467
PKHD1L1	cox	0.550107	0.221976	1.36329	0.19681	8	0.818467
DYNC1H1	cox	0.62429	0.301165	1.2941	0.205237	13	0.818467
DST	logrank	NA	NA	NA	0.207915	7	0.818467
FASN	cox	0.556162	0.220644	1.40188	0.213573	7	0.818467
PDGFRB	cox	1.68734	0.734191	3.87789	0.217875	7	0.818467
ADSSL1	cox	1.68797	0.726588	3.92139	0.223489	7	0.818467
MDN1	cox	1.76905	0.701234	4.46292	0.226957	8	0.818467
LAMA2	cox	1.67606	0.723568	3.88242	0.228199	8	0.818467
KMT2A	cox	1.68586	0.719876	3.94807	0.229001	7	0.818467
HMCN1	cox	1.59805	0.733254	3.48279	0.238243	11	0.836015
RNF213	cox	1.57021	0.719274	3.42784	0.257325	8	0.853552
DOPEY2	cox	1.58407	0.703075	3.569	0.267033	8	0.853552
BRCA2	cox	1.51697	0.722512	3.18499	0.270843	10	0.853552
TP63	cox	1.60778	0.686626	3.76473	0.274006	9	0.853552
FBN1	cox	1.52128	0.700188	3.30523	0.289268	9	0.853552
KMT2D	cox	1.56627	0.676819	3.62459	0.29458	9	0.853552
PTCH1	cox	1.52436	0.692639	3.35479	0.294882	9	0.853552
FBN3	cox	1.63631	0.650834	4.11396	0.295153	8	0.853552
ITPR1	cox	0.584522	0.211655	1.61426	0.300196	7	0.853552
TRPM4	cox	1.54848	0.666343	3.59843	0.309446	10	0.853552
EP300	logrank	NA	NA	NA	0.312063	7	0.853552
ZNF496	cox	1.5411	0.656952	3.61515	0.320136	8	0.853552
SYNE2	cox	1.48694	0.680008	3.25143	0.320295	9	0.853552
DMD	cox	1.49543	0.675615	3.31004	0.320874	7	0.853552
MYO9A	cox	1.42861	0.702379	2.90575	0.324769	9	0.853552
PDZD2	cox	1.57899	0.6356	3.92261	0.325184	9	0.853552
FMN1	cox	1.51929	0.660372	3.49536	0.325188	8	0.853552
FLT4	logrank	NA	NA	NA	0.329896	8	0.853552
OR51B5	cox	1.51591	0.655655	3.50489	0.330629	7	0.853552
SDK2	logrank	NA	NA	NA	0.331691	7	0.853552
BOC	cox	0.623224	0.236127	1.64491	0.339627	8	0.862474
DNAH2	cox	1.40717	0.67491	2.93392	0.362206	8	0.875029
PRKD3	cox	1.53015	0.612348	3.82359	0.362646	7	0.875029
DYSF	cox	0.709216	0.332617	1.51221	0.373783	12	0.875029
MUC16	cox	1.36896	0.680723	2.75303	0.378305	13	0.875029
GRM6	cox	1.36944	0.680022	2.75782	0.378711	10	0.875029
PTPN14	cox	1.37777	0.674334	2.81502	0.379353	10	0.875029
SSPO	cox	1.38603	0.669395	2.86988	0.379356	9	0.875029
IGSF10	cox	0.597012	0.188349	1.89235	0.380842	7	0.875029
ABCA2	cox	1.46756	0.616019	3.49621	0.386434	7	0.877432
IGF2R	cox	1.48751	0.596709	3.70816	0.394173	8	0.884598
BRAF	cox	1.228	0.760613	1.98258	0.400704	26	0.88602
PPP1R3C	cox	1.44943	0.602876	3.4847	0.40693	8	0.88602
DYNC2H1	cox	1.38134	0.63944	2.98401	0.411036	9	0.88602
CREBBP	cox	0.652529	0.23426	1.81761	0.414064	8	0.88602
ZNF251	cox	0.659283	0.239202	1.8171	0.420603	8	0.88602
RBM15	cox	0.690803	0.279399	1.70798	0.423185	7	0.88602
GATB	cox	1.40473	0.607382	3.24882	0.426942	7	0.88602
KDF1	cox	1.39666	0.606949	3.21387	0.432048	7	0.886051
CUL9	cox	1.3358	0.644564	2.76833	0.436139	11	0.886051
CDH23	cox	1.31901	0.650958	2.67264	0.442218	11	0.889043
YEATS2	cox	1.37936	0.600783	3.16691	0.448195	7	0.89177
GLI3	cox	1.38853	0.556239	3.46616	0.481891	8	0.911927
UTP20	cox	1.34632	0.58406	3.10339	0.485235	7	0.911927
KCNH3	cox	1.403	0.541613	3.63436	0.485635	7	0.911927
KIF6	cox	1.35327	0.576143	3.17862	0.487453	7	0.911927
PCDHB5	cox	1.49308	0.4668	4.7757	0.499229	7	0.911927
DHX15	cox	1.36929	0.548555	3.41798	0.500693	7	0.911927
APOB	cox	0.763157	0.347416	1.6764	0.500827	9	0.911927
ZHX2	cox	1.36836	0.548924	3.41103	0.500987	7	0.911927
DNAH3	cox	1.30544	0.588868	2.89399	0.511684	8	0.911927
CTNNB1	cox	1.46679	0.454084	4.73805	0.52196	7	0.911927
PLEC	cox	0.693525	0.218926	2.19698	0.533893	7	0.911927
KIAA1462	cox	0.749886	0.302723	1.85757	0.533996	8	0.911927
UNC13D	cox	1.30322	0.55121	3.08117	0.546353	7	0.911927
TRIOBP	logrank	NA	NA	NA	0.546407	8	0.911927
DSP	cox	0.733349	0.265783	2.02345	0.549237	7	0.911927
DNAH5	logrank	NA	NA	NA	0.558281	8	0.911927
OBSCN	cox	1.18503	0.670549	2.09426	0.558987	17	0.911927
ATR	cox	0.802045	0.377901	1.70223	0.56561	10	0.911927
PANK1	cox	0.77204	0.314199	1.89703	0.572725	7	0.911927
NEB	cox	0.799609	0.367545	1.73958	0.572819	11	0.911927
PRDM1	cox	1.28681	0.531745	3.11403	0.575996	8	0.911927
IGFN1	cox	1.25873	0.561734	2.82055	0.576183	7	0.911927
VCAN	cox	1.22596	0.597772	2.51432	0.578269	11	0.911927
ZAN	cox	0.755789	0.273991	2.0848	0.588615	7	0.911927
TNC	cox	1.24153	0.566836	2.71932	0.58862	11	0.911927
RYR1	cox	0.796754	0.347992	1.82423	0.590861	9	0.911927
TTN	cox	1.12023	0.738092	1.70023	0.593787	45	0.911927
CACNA1A	cox	1.20587	0.596098	2.43939	0.602533	10	0.911927
CASR	cox	0.78855	0.319228	1.94786	0.60663	7	0.911927
DLC1	cox	0.768739	0.281485	2.09944	0.607895	7	0.911927
TENM4	cox	0.789495	0.318391	1.95766	0.609957	7	0.911927
ZC3H4	cox	1.27249	0.503671	3.21485	0.610332	7	0.911927
AKAP12	cox	1.26245	0.507186	3.14241	0.616445	7	0.911927
PKHD1	cox	1.22469	0.548516	2.73442	0.620894	10	0.911927
SYCP2	cox	0.822064	0.375803	1.79826	0.623701	8	0.911927
FAT1	cox	0.823608	0.355323	1.90905	0.65095	10	0.932182
C10orf71	cox	1.23267	0.496765	3.05875	0.6519	8	0.932182
ATM	cox	0.835583	0.382748	1.82417	0.652045	10	0.932182
LRP1	cox	1.1529	0.598827	2.21965	0.670316	13	0.933757
NRAS	cox	1.15303	0.586592	2.26644	0.679639	16	0.933757
EPHA1	cox	1.19076	0.517977	2.73738	0.681015	7	0.933757
FNDC1	cox	0.807396	0.290212	2.24625	0.681946	7	0.933757
ANK2	cox	1.18978	0.516846	2.73885	0.682928	8	0.933757
UBR4	cox	1.15143	0.554357	2.3916	0.705358	10	0.933757
DNHD1	cox	1.18147	0.495567	2.81672	0.70677	8	0.933757
CUBN	cox	0.866137	0.408467	1.83661	0.707849	11	0.933757
TG	cox	1.18882	0.478668	2.95258	0.709409	9	0.933757
ABCA13	cox	1.15693	0.530785	2.52169	0.713864	10	0.933757
MUC5B	cox	1.20936	0.430971	3.39364	0.71803	7	0.933757
BRCA1	cox	1.14655	0.523563	2.51081	0.732394	9	0.933757
ZNF169	cox	0.838921	0.305922	2.30055	0.732918	7	0.933757
MISP	cox	0.854008	0.344312	2.11822	0.733476	8	0.933757
NKD2	cox	1.15328	0.500718	2.65632	0.737607	8	0.933757
PRR12	logrank	NA	NA	NA	0.744846	10	0.933757
MAP3K5	cox	1.16205	0.466293	2.89597	0.747173	9	0.933757
CEP170B	cox	1.13698	0.516967	2.50061	0.749536	7	0.933757
CHST12	cox	0.851932	0.311923	2.32682	0.754588	7	0.933757
PLXNB2	cox	0.871427	0.346681	2.19044	0.769796	7	0.933757
CSMD2	cox	0.884353	0.380986	2.05278	0.774842	8	0.933757
CMYA5	cox	0.880212	0.363633	2.13064	0.777264	9	0.933757
SYNE1	cox	1.08403	0.619	1.89843	0.777768	22	0.933757
XIRP2	cox	0.901967	0.433573	1.87637	0.782497	11	0.933757
EFCAB6	cox	0.878596	0.348517	2.2149	0.783812	7	0.933757
HECTD4	cox	1.10994	0.512997	2.40151	0.791097	9	0.933757
HERC1	cox	0.892472	0.383012	2.07959	0.792108	8	0.933757
DROSHA	cox	1.12977	0.437437	2.91786	0.801011	7	0.933757
SYK	cox	0.892724	0.361129	2.20684	0.805876	8	0.933757
ANK3	cox	0.901428	0.387106	2.0991	0.809846	7	0.933757
HSPG2	cox	1.0913	0.525654	2.26563	0.814657	12	0.933757
LRRK1	cox	1.10417	0.467963	2.60532	0.821013	8	0.933757
USH2A	cox	0.930162	0.459754	1.88188	0.840414	16	0.933757
ADGRV1	cox	0.934968	0.483992	1.80615	0.841355	15	0.933757
TRIM72	cox	0.919595	0.392687	2.15351	0.846904	7	0.933757
AKAP13	cox	1.08417	0.464196	2.53217	0.851875	7	0.933757
PELP1	cox	0.929966	0.425347	2.03325	0.855644	8	0.933757
SPTBN5	cox	1.08753	0.420592	2.81202	0.862566	7	0.933757
DOCK6	cox	0.914036	0.329637	2.53449	0.862856	7	0.933757
GPR35	cox	0.920368	0.356992	2.37282	0.863648	7	0.933757
VPS13A	cox	1.08651	0.394925	2.98919	0.872339	7	0.933757
DISC1	cox	0.937373	0.420631	2.08893	0.874311	10	0.933757
FAT2	cox	1.05992	0.504411	2.22721	0.877925	11	0.933757
AKAP9	cox	1.07188	0.432538	2.65626	0.880824	7	0.933757
ETV7	cox	1.07228	0.429198	2.6789	0.881255	7	0.933757
AHNAK2	cox	1.05666	0.506159	2.20589	0.883318	11	0.933757
GOLGB1	cox	1.06965	0.428299	2.67138	0.885357	7	0.933757
LAMA5	cox	0.952441	0.491044	1.84738	0.885376	16	0.933757
FLNC	cox	1.0482	0.507128	2.16656	0.898883	11	0.941216
CAND2	cox	1.06143	0.4101	2.74724	0.902202	8	0.941216
FAT3	cox	0.955206	0.38412	2.37535	0.921456	7	0.948342
DNAH8	cox	1.03949	0.47412	2.27905	0.922964	11	0.948342
RYR2	cox	0.96283	0.443172	2.09183	0.923774	9	0.948342
RERE	cox	0.972248	0.40231	2.3496	0.950154	7	0.970263
MYH9	cox	0.982856	0.395939	2.43978	0.970263	7	0.985583
DNAH9	cox	1.00707	0.459182	2.20871	0.985963	10	0.994941
ANKRD11	cox	1.00601	0.402202	2.51627	0.989786	8	0.994941
APC	cox	0.998633	0.451203	2.21024	0.997307	8	0.997307
