## Supplementary material for "The genomic and evolutionary landscapes of anaplastic thyroid carcinoma": Supp Table 7

### Sheet: CNA Survival Associations
IDs	Symbol	Gistic Segment	CN Type	Test performed	HR	lower.95	upper.95	p.value	Number (loss)	Number (gain)	FDR
ENSG00000134061_chr5	CD180	chr5:64417806-76034389	Loss	logrank	NA	NA	NA	0.123633	14	6	0.58612
ENSG00000083312_chr5	TNPO1	chr5:64417806-76034389	Loss	logrank	NA	NA	NA	0.125157	16	7	0.58612
ENSG00000164325_chr5	TMEM174	chr5:64417806-76034389	Loss	logrank	NA	NA	NA	0.150193	15	5	0.58612
ENSG00000102780_chr13	DGKH	chr13:38133733-45784601	Loss	cox	0.688104	0.428425	1.10518	0.122036	41	3	0.58612
ENSG00000120659_chr13	TNFSF11	chr13:38133733-45784601	Loss	cox	0.656766	0.405439	1.06389	0.087576	38	1	0.58612
ENSG00000151778_chr13	SERP2	chr13:38133733-45784601	Loss	cox	0.545223	0.331548	0.896608	0.0168488	37	2	0.58612
ENSG00000278156_chr13	TSC22D1-AS1	chr13:38133733-45784601	Loss	cox	0.689183	0.422914	1.12309	0.135165	35	2	0.58612
ENSG00000080618_chr13	CPB2	chr13:41470881-76132482	Loss	cox	0.68426	0.410011	1.14195	0.146504	31	2	0.58612
ENSG00000102445_chr13	KIAA0226L	chr13:41470881-76132482	Loss	cox	0.657403	0.390241	1.10747	0.114943	30	2	0.58612
ENSG00000136143_chr13	SUCLA2	chr13:41470881-76132482	Loss	cox	0.665891	0.398488	1.11273	0.120614	31	2	0.58612
ENSG00000136104_chr13	RNASEH2B	chr13:41470881-76132482	Loss	cox	0.654184	0.384317	1.11355	0.117897	28	1	0.58612
ENSG00000150510_chr13	FAM124A	chr13:41470881-76132482	Loss	cox	0.644905	0.377821	1.10079	0.107845	28	1	0.58612
ENSG00000102786_chr13	INTS6	chr13:41470881-76132482	Loss	cox	0.663071	0.392926	1.11894	0.123804	29	1	0.58612
ENSG00000139668_chr13	WDFY2	chr13:41470881-76132482	Loss	cox	0.644805	0.385877	1.07748	0.0939153	30	1	0.58612
ENSG00000281106_chr13	LINC00282	chr13:41470881-76132482	Loss	cox	0.630751	0.373779	1.06439	0.0843075	29	1	0.58612
ENSG00000123191_chr13	ATP7B	chr13:41470881-76132482	Loss	cox	0.593288	0.354303	0.993473	0.0471602	31	1	0.58612
ENSG00000136098_chr13	NEK3	chr13:41470881-76132482	Loss	cox	0.691233	0.419985	1.13767	0.146333	32	1	0.58612
ENSG00000204919_chr13	PRR20A	chr13:41470881-76132482	Loss	cox	0.696764	0.427841	1.13472	0.146493	39	2	0.58612
ENSG00000118922_chr13	KLF12	chr13:64306174-84475731	Loss	cox	0.64565	0.392335	0.392335	0.0851864	33	1	0.58612
ENSG00000118903_chr13	BTF3P11	chr13:64306174-84475731	Loss	cox	0.600579	0.356268	1.01243	0.0556704	28	1	0.58612
ENSG00000005812_chr13	FBXL3	chr13:64306174-84475731	Loss	cox	0.636794	0.384266	1.05527	0.0799111	31	1	0.58612
ENSG00000136155_chr13	SCEL	chr13:64306174-84475731	Loss	cox	0.646519	0.397409	1.05178	0.0789803	35	2	0.58612
ENSG00000152193_chr13	RNF219	chr13:64306174-84475731	Loss	cox	0.70694	0.440865	1.1336	0.150013	37	2	0.58612
ENSG00000227354_chr13	RBM26-AS1	chr13:64306174-84475731	Loss	cox	0.64114	0.39215	1.04822	0.0763618	34	3	0.58612
ENSG00000231674_chr13	LINC00410	chr13:80883646-108534780	Loss	logrank	NA	NA	NA	0.147932	27	5	0.58612
ENSG00000275042_chr13	MIR17	chr13:80883646-108534780	Loss	cox	0.631571	0.379371	1.05143	0.077209	29	4	0.58612
ENSG00000088451_chr13	TGDS	chr13:80883646-108534780	Loss	cox	0.604894	0.362229	1.01012	0.0546738	30	3	0.58612
ENSG00000125257_chr13	ABCC4	chr13:80883646-108534780	Loss	logrank	NA	NA	NA	0.0908995	34	5	0.58612
ENSG00000134874_chr13	DZIP1	chr13:80883646-108534780	Loss	cox	0.696558	0.426143	1.13857	0.149206	33	3	0.58612
ENSG00000165621_chr13	OXGR1	chr13:80883646-108534780	Loss	cox	0.655423	0.396117	1.08448	0.100109	30	4	0.58612
ENSG00000125249_chr13	RAP2A	chr13:80883646-108534780	Loss	cox	0.679005	0.41322	1.11574	0.126574	31	4	0.58612
ENSG00000152767_chr13	FARP1	chr13:80883646-108534780	Loss	cox	0.673767	0.410141	1.10684	0.118961	34	4	0.58612
ENSG00000263399_chr13	MIR3170	chr13:80883646-108534780	Loss	cox	0.685619	0.417131	1.12692	0.136572	31	4	0.58612
ENSG00000088386_chr13	SLC15A1	chr13:80883646-108534780	Loss	cox	0.643827	0.392065	1.05726	0.0818679	35	4	0.58612
ENSG00000125247_chr13	TMTC4	chr13:80883646-108534780	Loss	cox	0.636384	0.378883	1.06889	0.0876069	29	4	0.58612
ENSG00000265164_chr13	MIR2681	chr13:80883646-108534780	Loss	cox	0.633662	0.377281	1.06427	0.0846123	28	4	0.58612
ENSG00000243319_chr13	FGF14-IT1	chr13:80883646-108534780	Loss	cox	0.633662	0.377281	1.06427	0.0846123	28	4	0.58612
ENSG00000139780_chr13	METTL21C	chr13:80883646-108534780	Loss	cox	0.661667	0.397387	1.1017	0.112372	29	4	0.58612
ENSG00000151287_chr13	TEX30	chr13:80883646-108534780	Loss	cox	0.636384	0.378883	1.06889	0.0876069	28	4	0.58612
ENSG00000134897_chr13	BIVM	chr13:80883646-108534780	Loss	cox	0.633804	0.373988	1.07412	0.0902076	27	4	0.58612
ENSG00000232307_chr13	DAOA-AS1	chr13:80883646-108534780	Loss	logrank	NA	NA	NA	0.113319	30	5	0.58612
ENSG00000151773_chr13	CCDC122	chr13:38133733-45784601	Loss	cox	0.717661	0.448222	1.14907	0.167159	42	2	0.636797
ENSG00000228824_chr13	MIR4500HG	chr13:80883646-108534780	Loss	cox	0.706696	0.427227	1.16898	0.176395	31	4	0.641435
ENSG00000165300_chr13	SLITRK5	chr13:80883646-108534780	Loss	cox	0.706696	0.427227	1.16898	0.176395	31	4	0.641435
ENSG00000165572_chr13	KBTBD6	chr13:38133733-45784601	Loss	cox	0.723355	0.450332	1.1619	0.180452	41	1	0.641606
ENSG00000136099_chr13	PCDH8	chr13:41470881-76132482	Loss	cox	0.730812	0.453605	1.17742	0.197484	37	1	0.651297
ENSG00000102595_chr13	UGGT2	chr13:80883646-108534780	Loss	logrank	NA	NA	NA	0.187296	32	5	0.651297
ENSG00000043355_chr13	ZIC2	chr13:80883646-108534780	Loss	cox	0.723003	0.440527	1.18661	0.19946	31	3	0.651297
ENSG00000198542_chr13	ITGBL1	chr13:80883646-108534780	Loss	logrank	NA	NA	NA	0.193304	30	5	0.651297
ENSG00000169040_chr5	PMCHL2	chr5:64417806-76034389	Loss	cox	1.45505	0.805574	2.62813	0.213774	18	3	0.684076
ENSG00000145736_chr5	GTF2H2	chr5:64417806-76034389	Loss	cox	1.37398	0.783306	2.41006	0.26781	22	2	0.693384
ENSG00000150459_chr13	SAP18	chr13:1-23478131	Loss	cox	0.754384	0.460928	1.23467	0.262156	34	1	0.693384
ENSG00000133106_chr13	EPSTI1	chr13:38133733-45784601	Loss	cox	0.751047	0.457862	1.23197	0.256882	38	2	0.693384
ENSG00000083635_chr13	NUFIP1	chr13:38133733-45784601	Loss	cox	0.742698	0.453818	1.21547	0.236583	32	2	0.693384
ENSG00000136161_chr13	RCBTB2	chr13:41470881-76132482	Loss	cox	0.74805	0.447368	1.25082	0.268416	30	2	0.693384
ENSG00000136144_chr13	RCBTB1	chr13:41470881-76132482	Loss	cox	0.743141	0.453191	1.2186	0.239403	35	1	0.693384
ENSG00000204899_chr13	MZT1	chr13:64306174-84475731	Loss	cox	0.755059	0.461535	1.23526	0.263267	32	1	0.693384
ENSG00000214249_chr13	CTAGE11P	chr13:64306174-84475731	Loss	cox	0.756565	0.462725	1.237	0.266099	32	NA	0.693384
ENSG00000136153_chr13	LMO7	chr13:64306174-84475731	Loss	cox	0.757404	0.462914	1.23924	0.268686	32	NA	0.693384
ENSG00000183098_chr13	GPC6	chr13:80883646-108534780	Loss	cox	0.757073	0.465875	1.23029	0.261275	34	3	0.693384
ENSG00000228889_chr13	UBAC2-AS1	chr13:80883646-108534780	Loss	cox	0.753238	0.46353	1.22401	0.252641	32	3	0.693384
ENSG00000263615_chr13	MIR4306	chr13:80883646-108534780	Loss	cox	0.753238	0.46353	1.22401	0.252641	32	3	0.693384
ENSG00000113448_chr5	PDE4D	chr5:32663372-70307462	Loss	logrank	NA	NA	NA	0.333598	13	14	0.699525
ENSG00000049192_chr5	ADAMTS6	chr5:64417806-76034389	Loss	logrank	NA	NA	NA	0.393625	13	12	0.699525
ENSG00000131844_chr5	MCCC2	chr5:64417806-76034389	Loss	cox	1.31754	0.704266	2.46485	0.388191	16	4	0.699525
ENSG00000165475_chr13	CRYL1	chr13:1-23478131	Loss	cox	0.786534	0.483165	1.28038	0.334133	35	1	0.699525
ENSG00000172458_chr13	IL17D	chr13:1-23478131	Loss	cox	0.811154	0.500882	1.31363	0.394817	36	2	0.699525
ENSG00000132953_chr13	XPO4	chr13:1-23478131	Loss	cox	0.811154	0.500882	1.31363	0.394817	36	1	0.699525
ENSG00000139508_chr13	SLC46A3	chr13:24129450-32888019	Loss	cox	0.800765	0.487419	1.31555	0.380377	33	NA	0.699525
ENSG00000102781_chr13	KATNAL1	chr13:24129450-32888019	Loss	cox	0.804709	0.496386	1.30454	0.378075	33	4	0.699525
ENSG00000189403_chr13	HMGB1	chr13:24129450-32888019	Loss	cox	0.795752	0.484521	1.3069	0.366756	31	2	0.699525
ENSG00000133105_chr13	RXFP2	chr13:24129450-32888019	Loss	cox	0.776888	0.476599	1.26638	0.311217	33	2	0.699525
ENSG00000073910_chr13	FRY	chr13:24129450-32888019	Loss	cox	0.776888	0.476599	1.26638	0.311217	33	3	0.699525
ENSG00000133115_chr13	STOML3	chr13:38133733-45784601	Loss	cox	0.806831	0.505415	1.28801	0.368433	40	2	0.699525
ENSG00000207652_chr13	MIR621	chr13:38133733-45784601	Loss	cox	0.816312	0.50994	1.30675	0.397855	40	1	0.699525
ENSG00000180332_chr13	KCTD4	chr13:38133733-45784601	Loss	cox	0.76246	0.454707	1.27851	0.303784	29	2	0.699525
ENSG00000199477_chr13	SNORA31	chr13:41470881-76132482	Loss	cox	0.798344	0.479442	1.32937	0.386678	30	2	0.699525
ENSG00000139684_chr13	ESD	chr13:41470881-76132482	Loss	cox	0.797444	0.482906	1.31686	0.376461	31	2	0.699525
ENSG00000139687_chr13	RB1	chr13:41470881-76132482	Loss	cox	0.794371	0.488629	1.29142	0.353157	36	2	0.699525
ENSG00000102531_chr13	FNDC3A	chr13:41470881-76132482	Loss	cox	0.795444	0.488226	1.29598	0.358133	34	2	0.699525
ENSG00000102543_chr13	CDADC1	chr13:41470881-76132482	Loss	cox	0.777302	0.473522	1.27597	0.319133	34	1	0.699525
ENSG00000136169_chr13	SETDB2	chr13:41470881-76132482	Loss	cox	0.768601	0.471878	1.25191	0.290354	36	1	0.699525
ENSG00000232150_chr13	ST13P4	chr13:41470881-76132482	Loss	cox	0.794476	0.478065	1.32031	0.374661	32	1	0.699525
ENSG00000136100_chr13	VPS36	chr13:41470881-76132482	Loss	cox	0.783276	0.47989	1.27846	0.328466	33	1	0.699525
ENSG00000266663_chr13	MIR3169	chr13:41470881-76132482	Loss	cox	0.793668	0.49559	1.27103	0.33615	39	1	0.699525
ENSG00000274052_chr13	OR7E156P	chr13:64306174-84475731	Loss	cox	0.810724	0.505627	1.29992	0.383718	37	3	0.699525
ENSG00000230223_chr13	ATXN8OS	chr13:64306174-84475731	Loss	cox	0.773346	0.475854	1.25682	0.299559	34	3	0.699525
ENSG00000083535_chr13	PIBF1	chr13:64306174-84475731	Loss	cox	0.76871	0.473239	1.24866	0.287898	33	2	0.699525
ENSG00000178235_chr13	SLITRK1	chr13:64306174-84475731	Loss	cox	0.786887	0.474811	1.30408	0.35243	29	3	0.699525
ENSG00000125266_chr13	EFNB2	chr13:80883646-108534780	Loss	cox	0.788029	0.479382	1.2954	0.347538	30	3	0.699525
ENSG00000126861_chr17	OMG	chr17:29325624-29739347	Loss	logrank	NA	NA	NA	0.334024	12	8	0.699525
ENSG00000175664_chr13	TEX26	chr13:24129450-32888019	Loss	cox	0.812224	0.498255	1.32404	0.404182	33	2	0.702925
ENSG00000049167_chr5	ERCC8	chr5:32663372-70307462	Loss	logrank	NA	NA	NA	0.505043	13	10	0.727989
ENSG00000153006_chr5	SREK1IP1	chr5:32663372-70307462	Loss	logrank	NA	NA	NA	0.466973	12	11	0.727989
ENSG00000113593_chr5	PPWD1	chr5:64417806-76034389	Loss	logrank	NA	NA	NA	0.441824	13	11	0.727989
ENSG00000112851_chr5	ERBB2IP	chr5:64417806-76034389	Loss	logrank	NA	NA	NA	0.504422	12	8	0.727989
ENSG00000145740_chr5	SLC30A5	chr5:64417806-76034389	Loss	logrank	NA	NA	NA	0.457939	14	6	0.727989
ENSG00000264099_chr5	MIR4803	chr5:64417806-76034389	Loss	logrank	NA	NA	NA	0.491927	16	5	0.727989
ENSG00000113161_chr5	HMGCR	chr5:64417806-76034389	Loss	logrank	NA	NA	NA	0.481871	16	7	0.727989
ENSG00000176399_chr9	DMRTA1	chr9:21548586-22455890	Loss	logrank	NA	NA	NA	0.452872	29	14	0.727989
ENSG00000196199_chr13	MPHOSPH8	chr13:1-23478131	Loss	cox	0.833597	0.505532	1.37456	0.475693	31	2	0.727989
ENSG00000121741_chr13	ZMYM2	chr13:1-23478131	Loss	cox	0.844935	0.520371	1.37194	0.495674	33	2	0.727989
ENSG00000230535_chr13	BASP1P1	chr13:1-23478131	Loss	cox	0.843813	0.513836	1.38569	0.502199	31	1	0.727989
ENSG00000180730_chr13	SHISA2	chr13:24129450-32888019	Loss	cox	0.834589	0.510732	1.36381	0.470518	34	1	0.727989
ENSG00000102755_chr13	FLT1	chr13:24129450-32888019	Loss	cox	0.839446	0.52236	1.34901	0.469629	37	NA	0.727989
ENSG00000139514_chr13	SLC7A1	chr13:24129450-32888019	Loss	cox	0.844952	0.523945	1.36263	0.489588	34	1	0.727989
ENSG00000120686_chr13	UFM1	chr13:38133733-45784601	Loss	cox	0.83882	0.525205	1.3397	0.461885	39	3	0.727989
ENSG00000102738_chr13	MRPS31	chr13:38133733-45784601	Loss	cox	0.83945	0.526137	1.33934	0.462824	41	1	0.727989
ENSG00000123179_chr13	EBPL	chr13:41470881-76132482	Loss	cox	0.818327	0.496797	1.34795	0.431068	33	1	0.727989
ENSG00000165416_chr13	SUGT1	chr13:41470881-76132482	Loss	cox	0.83964	0.520439	1.35462	0.47386	35	1	0.727989
ENSG00000139734_chr13	DIAPH3	chr13:41470881-76132482	Loss	cox	0.850275	0.53247	1.35776	0.496998	41	2	0.727989
ENSG00000220749_chr1	RPL21P28	chr13:24129450-32888019	Loss	logrank	NA	NA	NA	0.565706	10	10	0.737258
ENSG00000155545_chr5	MIER3	chr5:32663372-70307462	Loss	logrank	NA	NA	NA	0.556951	10	14	0.737258
ENSG00000130449_chr5	ZSWIM6	chr5:32663372-70307462	Loss	logrank	NA	NA	NA	0.58216	11	9	0.737258
ENSG00000086189_chr5	DIMT1	chr5:32663372-70307462	Loss	logrank	NA	NA	NA	0.519367	12	12	0.737258
ENSG00000164197_chr5	RNF180	chr5:32663372-70307462	Loss	logrank	NA	NA	NA	0.585198	13	9	0.737258
ENSG00000145741_chr5	BTF3	chr5:64417806-76034389	Loss	logrank	NA	NA	NA	0.538929	16	5	0.737258
ENSG00000122008_chr5	POLK	chr5:64417806-76034389	Loss	logrank	NA	NA	NA	0.550978	18	8	0.737258
ENSG00000145703_chr5	IQGAP2	chr5:64417806-76034389	Loss	logrank	NA	NA	NA	0.528541	15	9	0.737258
ENSG00000197475_chr8	ADAM3A	chr8:39139198-39439516	Loss	logrank	NA	NA	NA	0.560059	25	10	0.737258
ENSG00000198033_chr13	TUBA3C	chr13:1-23478131	Loss	cox	0.875187	0.544789	1.40596	0.581484	36	2	0.737258
ENSG00000253771_chr13	TPTE2P1	chr13:24129450-32888019	Loss	cox	0.870084	0.534057	1.41754	0.576275	34	1	0.737258
ENSG00000261485_chr13	PAN3-AS1	chr13:24129450-32888019	Loss	cox	0.874237	0.543846	1.40534	0.57893	37	1	0.737258
ENSG00000133110_chr13	POSTN	chr13:38133733-45784601	Loss	cox	0.852412	0.516083	1.40792	0.532819	31	4	0.737258
ENSG00000133103_chr13	COG6	chr13:38133733-45784601	Loss	cox	0.877848	0.552294	1.3953	0.581606	44	2	0.737258
ENSG00000150907_chr13	FOXO1	chr13:38133733-45784601	Loss	cox	0.865192	0.54373	1.37671	0.541197	43	1	0.737258
ENSG00000215475_chr13	SIAH3	chr13:41470881-76132482	Loss	cox	0.851888	0.511714	1.4182	0.537618	30	2	0.737258
ENSG00000206192_chr13	ANKRD20A9P	chr13:1-23478131	Loss	cox	0.876503	0.541188	1.41958	0.59209	35	2	0.740113
ENSG00000236834_chr13	LINC00421	chr13:1-23478131	Loss	cox	0.886459	0.554137	1.41808	0.615123	37	3	0.762944
ENSG00000027001_chr13	MIPEP	chr13:24129450-32888019	Loss	cox	1.12348	0.695592	1.81457	0.634086	34	3	0.780414
ENSG00000165474_chr13	GJB2	chr13:1-23478131	Loss	cox	0.896882	0.554956	1.44948	0.656789	34	2	0.794346
ENSG00000252695_chr13	MIR2276	chr13:24129450-32888019	Loss	cox	1.11287	0.685556	1.80654	0.665265	33	1	0.794346
ENSG00000102699_chr13	PARP4	chr13:24129450-32888019	Loss	cox	1.11333	0.689343	1.79808	0.660718	35	1	0.794346
ENSG00000281778_chr13	LINC00550	chr13:64306174-84475731	Loss	cox	0.898804	0.558651	1.44607	0.660131	35	2	0.794346
ENSG00000114999_chr2	TTL	chr13:38133733-45784601	Loss	cox	0.84724	0.384597	1.86641	0.680792	9	3	0.806864
ENSG00000240498_chr9	CDKN2B-AS1	chr9:21548586-22455890	Loss	logrank	NA	NA	NA	0.699182	42	13	0.822567
ENSG00000099810_chr9	MTAP	chr9:21548586-22455890	Loss	logrank	NA	NA	NA	0.726004	43	10	0.847888
ENSG00000039123_chr5	SKIV2L2	chr5:32663372-70307462	Loss	logrank	NA	NA	NA	0.777326	9	17	0.869736
ENSG00000035499_chr5	DEPDC1B	chr5:32663372-70307462	Loss	logrank	NA	NA	NA	0.760632	11	11	0.869736
ENSG00000186105_chr5	LRRC70	chr5:32663372-70307462	Loss	logrank	NA	NA	NA	0.777032	13	10	0.869736
ENSG00000171617_chr5	ENC1	chr5:64417806-76034389	Loss	logrank	NA	NA	NA	0.75839	17	5	0.869736
ENSG00000132972_chr13	RNF17	chr13:24129450-32888019	Loss	cox	0.932248	0.577417	1.50513	0.774077	36	1	0.869736
ENSG00000188243_chr13	COMMD6	chr13:64306174-84475731	Loss	cox	0.929063	0.573107	1.5061	0.765314	33	NA	0.869736
ENSG00000132975_chr13	GPR12	chr13:24129450-32888019	Loss	cox	1.06877	0.661098	1.72785	0.786101	35	1	0.873446
ENSG00000139505_chr13	MTMR6	chr13:24129450-32888019	Loss	cox	0.943281	0.586481	1.51715	0.809695	37	2	0.893456
ENSG00000132964_chr13	CDK8	chr13:24129450-32888019	Loss	cox	0.953965	0.594919	1.5297	0.844911	38	1	0.919631
ENSG00000265444_chr17	MIR4733	chr17:29325624-29739347	Loss	logrank	NA	NA	NA	0.841229	12	6	0.919631
ENSG00000164172_chr5	MOCS2	chr5:32663372-70307462	Loss	logrank	NA	NA	NA	0.870852	10	18	0.941461
ENSG00000206538_chr3	VGLL3	chr3:86722823-87152167	Gain	logrank	NA	NA	NA	0.909374	6	18	0.963361
ENSG00000181104_chr5	F2R	chr5:64417806-76034389	Loss	logrank	NA	NA	NA	0.915193	14	8	0.963361
ENSG00000186184_chr13	POLR1D	chr13:24129450-32888019	Loss	cox	0.97018	0.591202	1.59209	0.904647	32	1	0.963361
ENSG00000180389_chr13	ATP5EP2	chr13:24129450-32888019	Loss	cox	0.971545	0.594029	1.58898	0.90844	34	1	0.963361
ENSG00000213949_chr5	ITGA1	chr5:32663372-70307462	Loss	logrank	NA	NA	NA	0.924081	10	19	0.96597
ENSG00000122026_chr13	RPL21	chr13:24129450-32888019	Loss	cox	1.02224	0.626825	1.6671	0.929746	33	1	0.96597
ENSG00000178996_chr5	SNX18	chr5:32663372-70307462	Loss	logrank	NA	NA	NA	0.96581	9	14	0.98536
ENSG00000113088_chr5	GZMK	chr5:32663372-70307462	Loss	logrank	NA	NA	NA	0.966885	8	15	0.98536
ENSG00000122033_chr13	MTIF3	chr13:24129450-32888019	Loss	cox	1.01409	0.618102	1.66376	0.955836	32	1	0.98536
ENSG00000164509_chr5	IL31RA	chr5:32663372-70307462	Loss	logrank	NA	NA	NA	0.999263	9	15	0.999832
ENSG00000169067_chr5	ACTBL2	chr5:32663372-70307462	Loss	logrank	NA	NA	NA	0.999832	9	13	0.999832
ENSG00000175857_chr5	GAPT	chr5:32663372-70307462	Loss	logrank	NA	NA	NA	0.999548	10	13	0.999832
ENSG00000054118_chr1	THRAP3	NA		cox	0.513452	0.22986	1.14693	0.104025	11	8	0.951724
ENSG00000127603_chr1	MACF1	NA		cox	0.501139	0.22515	1.11544	0.0905785	11	6	0.951724
ENSG00000162733_chr1	DDR2	NA		cox	0.814921	0.374498	1.7733	0.605906	7	14	0.951724
ENSG00000066279_chr1	ASPM	NA		logrank	NA	NA	NA	0.660269	10	15	0.951724
ENSG00000133056_chr1	PIK3C2B	NA		cox	0.966015	0.477103	1.95594	0.923471	12	8	0.967869
ENSG00000153207_chr1	AHCTF1	NA		logrank	NA	NA	NA	0.557692	11	13	0.951724
ENSG00000123636_chr2	BAZ2B	NA		cox	0.795211	0.412962	1.53128	0.493081	13	3	0.951724
ENSG00000116044_chr2	NFE2L2	NA		cox	0.897685	0.476108	1.69255	0.738694	14	4	0.951724
ENSG00000115524_chr2	SF3B1	NA		cox	1.25273	0.679306	2.3102	0.470538	15	4	0.951724
ENSG00000064012_chr2	CASP8	NA		cox	1.03379	0.566314	1.88717	0.91381	17	2	0.967042
ENSG00000138413_chr2	IDH1	NA		cox	1.17276	0.635867	2.16299	0.609869	16	2	0.951724
ENSG00000178568_chr2	ERBB4	NA		cox	1.16433	0.678696	1.99747	0.5806	22	6	0.951724
ENSG00000115414_chr2	FN1	NA		cox	0.915856	0.460801	1.82029	0.801967	14	5	0.951724
ENSG00000116106_chr2	EPHA4	NA		cox	1.07358	0.59995	1.92111	0.811005	19	4	0.951724
ENSG00000134086_chr3	VHL	NA		cox	0.701758	0.319338	1.54214	0.377967	5	12	0.951724
ENSG00000168036_chr3	CTNNB1	NA		cox	1.14506	0.561359	2.33571	0.709564	5	12	0.951724
ENSG00000114423_chr3	CBLB	NA		cox	0.954449	0.528555	1.72352	0.877124	5	20	0.951724
ENSG00000114554_chr3	PLXNA1	NA		cox	1.25721	0.6923	2.2831	0.452088	5	17	0.951724
ENSG00000118007_chr3	STAG1	NA		cox	0.743206	0.367089	1.50469	0.409572	6	15	0.951724
ENSG00000114127_chr3	XRN1	NA		cox	0.940454	0.512889	1.72445	0.842684	6	17	0.951724
ENSG00000175054_chr3	ATR	NA		cox	0.940454	0.512889	1.72445	0.842684	6	17	0.951724
ENSG00000085276_chr3	MECOM	NA		cox	0.892611	0.520898	1.52958	0.679306	5	27	0.951724
ENSG00000121879_chr3	PIK3CA	NA		cox	0.856639	0.514062	1.42751	0.552587	3	28	0.951724
ENSG00000114867_chr3	EIF4G1	NA		cox	1.09354	0.657331	1.81923	0.730588	2	26	0.951724
ENSG00000073803_chr3	MAP3K13	NA		cox	0.838074	0.490587	1.43169	0.517929	2	24	0.951724
ENSG00000145113_chr3	MUC4	NA		cox	0.798823	0.472183	1.35142	0.402413	3	25	0.951724
ENSG00000134853_chr4	PDGFRA	NA		cox	1.12622	0.565258	2.24387	0.735389	9	16	0.951724
ENSG00000128052_chr4	KDR	NA		logrank	NA	NA	NA	0.618922	14	12	0.951724
ENSG00000168769_chr4	TET2	NA		cox	1.00479	0.491755	2.05305	0.989548	13	5	0.989548
ENSG00000109670_chr4	FBXW7	NA		cox	1.10642	0.572401	2.13864	0.763606	16	4	0.951724
ENSG00000083857_chr4	FAT1	NA		cox	1.15148	0.586806	2.25955	0.681729	15	4	0.951724
ENSG00000038382_chr5	TRIO	NA		cox	0.882918	0.513604	1.51779	0.652365	4	27	0.951724
ENSG00000095015_chr5	MAP3K1	NA		logrank	NA	NA	NA	0.556951	10	14	0.951724
ENSG00000145715_chr5	RASA1	NA		cox	0.946012	0.480254	1.86347	0.872525	14	8	0.951724
ENSG00000134982_chr5	APC	NA		cox	0.620014	0.318935	1.20531	0.158723	15	6	0.951724
ENSG00000086570_chr5	FAT2	NA		cox	0.767993	0.377533	1.56228	0.466259	12	5	0.951724
ENSG00000165671_chr5	NSD1	NA		cox	0.678657	0.378423	1.21709	0.193351	18	9	0.951724
ENSG00000037280_chr5	FLT4	NA		logrank	NA	NA	NA	0.559728	18	13	0.951724
ENSG00000188994_chr6	ZNF292	NA		cox	0.679574	0.321118	1.43817	0.312522	12	7	0.951724
ENSG00000047936_chr6	ROS1	NA		logrank	NA	NA	NA	0.0283832	11	10	0.951724
ENSG00000049618_chr6	ARID1B	NA		logrank	NA	NA	NA	0.428319	11	10	0.951724
ENSG00000130396_chr6	MLLT4	NA		cox	2.00642	0.967949	4.15902	0.0611549	12	9	0.951724
ENSG00000198286_chr7	CARD11	NA		cox	1.16621	0.682221	1.99355	0.574068	3	28	0.951724
ENSG00000075624_chr7	ACTB	NA		cox	1.21007	0.683888	2.1411	0.51252	5	22	0.951724
ENSG00000048052_chr7	HDAC9	NA		cox	1.33565	0.770929	2.31403	0.302001	3	26	0.951724
ENSG00000164742_chr7	ADCY1	NA		logrank	NA	NA	NA	0.559654	10	20	0.951724
ENSG00000146648_chr7	EGFR	NA		logrank	NA	NA	NA	0.127853	10	35	0.951724
ENSG00000187391_chr7	MAGI2	NA		logrank	NA	NA	NA	0.860833	11	19	0.951724
ENSG00000019991_chr7	HGF	NA		cox	1.18373	0.681864	2.05498	0.548953	6	24	0.951724
ENSG00000085563_chr7	ABCB1	NA		cox	1.06732	0.596048	1.91122	0.826501	6	20	0.951724
ENSG00000196367_chr7	TRRAP	NA		logrank	NA	NA	NA	0.578033	10	18	0.951724
ENSG00000257923_chr7	CUX1	NA		logrank	NA	NA	NA	0.66038	11	18	0.951724
ENSG00000105976_chr7	MET	NA		cox	1.15872	0.697362	1.9253	0.569605	6	30	0.951724
ENSG00000157764_chr7	BRAF	NA		cox	1.21853	0.67025	2.21531	0.516948	8	18	0.951724
ENSG00000106462_chr7	EZH2	NA		cox	1.09457	0.59185	2.0243	0.773316	9	17	0.951724
ENSG00000164741_chr8	DLC1	NA		logrank	NA	NA	NA	0.883425	27	10	0.951724
ENSG00000038945_chr8	MSR1	NA		cox	0.863399	0.493005	1.51207	0.607437	26	9	0.951724
ENSG00000147548_chr8	WHSC1L1	NA		cox	0.82551	0.41988	1.623	0.578255	17	7	0.951724
ENSG00000066777_chr8	ARFGEF1	NA		cox	1.26988	0.698532	2.30854	0.43335	5	19	0.951724
ENSG00000104517_chr8	UBR5	NA		cox	1.25196	0.704922	2.22352	0.443208	8	21	0.951724
ENSG00000136997_chr8	MYC	NA		cox	1.58375	0.922895	2.71782	0.0951674	6	23	0.951724
ENSG00000147889_chr9	CDKN2A	NA		logrank	NA	NA	NA	0.597176	43	11	0.951724
ENSG00000165124_chr9	SVEP1	NA		logrank	NA	NA	NA	0.0795664	14	9	0.951724
ENSG00000197694_chr9	SPTAN1	NA		cox	0.67454	0.371474	1.22486	0.195813	19	5	0.951724
ENSG00000148400_chr9	NOTCH1	NA		logrank	NA	NA	NA	0.413926	19	12	0.951724
ENSG00000151150_chr10	ANK3	NA		logrank	NA	NA	NA	0.953073	12	10	0.985459
ENSG00000156650_chr10	KAT6B	NA		cox	1.42336	0.743532	2.72478	0.286641	16	8	0.951724
ENSG00000171862_chr10	PTEN	NA		logrank	NA	NA	NA	0.586821	16	11	0.951724
ENSG00000082175_chr11	PGR	NA		cox	0.621445	0.321498	1.20123	0.157154	18	8	0.951724
ENSG00000149311_chr11	ATM	NA		cox	0.641414	0.332241	1.23829	0.185786	17	7	0.951724
ENSG00000060237_chr12	WNK1	NA		cox	0.804996	0.396634	1.63379	0.548074	7	13	0.951724
ENSG00000111642_chr12	CHD4	NA		cox	0.950415	0.509314	1.77354	0.873053	5	17	0.951724
ENSG00000070018_chr12	LRP6	NA		cox	0.774643	0.396382	1.51387	0.455085	6	15	0.951724
ENSG00000133703_chr12	KRAS	NA		cox	0.685128	0.341024	1.37644	0.288071	5	16	0.951724
ENSG00000151846_chr13	PABPC3	NA		cox	0.905881	0.559176	1.46755	0.687997	35	1	0.951724
ENSG00000122025_chr13	FLT3	NA		cox	0.907365	0.565791	1.45515	0.686663	38	1	0.951724
ENSG00000139687_chr13	RB1	NA		cox	0.792882	0.48772	1.28898	0.349233	36	2	0.951724
ENSG00000100888_chr14	CHD8	NA		cox	0.906621	0.444352	1.8498	0.787593	4	15	0.951724
ENSG00000100697_chr14	DICER1	NA		cox	1.79978	0.898351	3.60574	0.0973973	6	14	0.951724
ENSG00000174197_chr15	MGA	NA		cox	0.797539	0.409557	1.55306	0.505859	14	1	0.951724
ENSG00000067369_chr15	TP53BP1	NA		cox	0.735374	0.367489	1.47154	0.385135	13	2	0.951724
ENSG00000005339_chr16	CREBBP	NA		cox	1.19057	0.648367	2.1862	0.573739	17	2	0.951724
ENSG00000133392_chr16	MYH11	NA		cox	0.985296	0.484479	2.00382	0.967377	12	3	0.985459
ENSG00000177200_chr16	CHD9	NA		cox	1.45797	0.786761	2.7018	0.230932	16	4	0.951724
ENSG00000125107_chr16	CNOT1	NA		cox	1.01922	0.478183	2.17242	0.960671	11	7	0.985459
ENSG00000140836_chr16	ZFHX3	NA		cox	0.679708	0.32043	1.44182	0.314277	11	6	0.951724
ENSG00000197943_chr16	PLCG2	NA		cox	0.788325	0.382988	1.62265	0.518446	12	8	0.951724
ENSG00000129204_chr17	USP6	NA		cox	0.747436	0.362276	1.54208	0.430812	14	8	0.951724
ENSG00000141510_chr17	TP53	NA		cox	0.685804	0.371748	1.26518	0.227377	19	8	0.951724
ENSG00000133026_chr17	MYH10	NA		cox	0.830224	0.402548	1.71227	0.614421	14	7	0.951724
ENSG00000141027_chr17	NCOR1	NA		cox	0.810817	0.414117	1.58753	0.540705	16	7	0.951724
ENSG00000196712_chr17	NF1	NA		logrank	NA	NA	NA	0.358871	13	10	0.951724
ENSG00000278540_chr17	ACACA	NA		cox	0.732368	0.327816	1.63617	0.447578	6	11	0.951724
ENSG00000167258_chr17	CDK12	NA		cox	0.794117	0.355393	1.77444	0.574144	11	9	0.951724
ENSG00000012048_chr17	BRCA1	NA		cox	1.29001	0.622405	2.67369	0.493463	12	9	0.951724
ENSG00000108821_chr17	COL1A1	NA		cox	0.858787	0.45645	1.61576	0.636869	5	14	0.951724
ENSG00000171634_chr17	BPTF	NA		cox	0.766287	0.390509	1.50367	0.438948	6	18	0.951724
ENSG00000152217_chr18	SETBP1	NA		cox	0.828254	0.457002	1.5011	0.534533	21	3	0.951724
ENSG00000141646_chr18	SMAD4	NA		cox	0.960001	0.536584	1.71753	0.890604	23	4	0.951724
ENSG00000187323_chr18	DCC	NA		cox	0.922687	0.527721	1.61326	0.777738	26	5	0.951724
ENSG00000171456_chr20	ASXL1	NA		cox	1.09937	0.606573	1.99253	0.754857	1	24	0.951724
ENSG00000124177_chr20	CHD6	NA		cox	0.833324	0.478252	1.45201	0.519851	2	30	0.951724
ENSG00000124198_chr20	ARFGEF2	NA		cox	0.954097	0.560465	1.62419	0.86256	1	30	0.951724
ENSG00000087460_chr20	GNAS	NA		cox	1.00787	0.591611	1.71701	0.976992	0	31	0.986039
ENSG00000100345_chr22	MYH9	NA		logrank	NA	NA	NA	0.753903	11	10	0.951724
ENSG00000100393_chr22	EP300	NA		logrank	NA	NA	NA	0.496918	12	11	0.951724
ENSG00000183337_chrX	BCOR	NA		cox	0.87358	0.41423	1.84231	0.722583	12	2	0.951724
ENSG00000147050_chrX	KDM6A	NA		cox	0.87745	0.405952	1.89658	0.739562	11	3	0.951724
