## Supplementary material for "The genomic and evolutionary landscapes of anaplastic thyroid carcinoma": Supp Table 11

### Sheet: Supplementary Table 10
Sample	CNA Type	Tumour Types	Number of Genes		Overlap		p-value	FDR
			ATC	co-occurring DTC/Met	Actual	Expected
ANPT0015	gain	ATC, co-occuring DTC	19	214	0	0.114242	1	1
ANPT0015	loss	ATC, co-occuring DTC	9632	1030	442	278.749	8.23661e-29	2.47098e-28
ANPT0021	gain	ATC, metastasis	0	0	0	0	1	1
ANPT0021	loss	ATC, metastasis	0	72	0	0	1	1
ANPT0028	gain	ATC, co-occuring DTC	7372	3155	1571	653.498	8.50E-322	5.10E-321
ANPT0028	loss	ATC, co-occuring DTC	73	823	0	1.68804	1	1
ANPT0134	gain	ATC, co-occuring DTC	474	2	2	0.0266359	0.000176999	0.000337908
ANPT0134	loss	ATC, co-occuring DTC	2255	9	0	0.570228	1	1
ANPT0135	gain	ATC, co-occuring DTC	2690	58	26	4.38369	1.24864e-14	2.76014e-14
ANPT0135	loss	ATC, co-occuring DTC	9295	23117	6209	6037.27	7.06441e-06	1.48353e-05
ANPT0139	gain	ATC, co-occuring DTC	1512	1313	1268	55.7797	0	0
ANPT0139	loss	ATC, co-occuring DTC	3223	1122	1121	101.605	0	0
ANPT0141	gain	ATC, co-occuring DTC	3126	3155	2554	277.107	0	0
ANPT0141	loss	ATC, co-occuring DTC	3779	481	343	51.0719	2.29613e-223	1.20547e-222
ANPT0143	gain	co-occuring DTC and PDTC	277	376	120	2.92636	1.43866e-166	6.71374e-166
ANPT0143	loss	co-occuring DTC and PDTC	505	494	494	7.00936	0	0
ANPT0144	gain	ATC, co-occuring DTC	13125	95	54	35.0334	5.86574e-05	0.000117315
ANPT0144	loss	ATC, co-occuring DTC	784	27	27	0.594757	1.16942e-45	4.46504e-45
ANPT0145	gain	ATC, co-occuring DTC	5656	78	11	12.3955	0.713525	1
ANPT0145	loss	ATC, co-occuring DTC	165	9	0	0.041724	1	1
ANPT0147	gain	ATC, co-occuring DTC	5287	106	68	15.7462	7.809e-31	2.52291e-30
ANPT0147	loss	ATC, co-occuring DTC	12203	18551	10966	6360.54	0	0
ANPT0148	gain	ATC, co-occuring DTC	5867	28	3	4.61566	0.863042	1
ANPT0148	loss	ATC, co-occuring DTC	71	24	15	0.0478773	8.31081e-36	2.90878e-35
ANPT0155	gain	ATC, co-occuring DTC	380	43	2	0.459105	0.0771198	0.129561
ANPT0155	loss	ATC, co-occuring DTC	963	33	0	0.892894	1	1
ANPT0160	gain	ATC, co-occuring DTC	5001	330	121	46.3693	6.73886e-25	1.6649e-24
ANPT0160	loss	ATC, co-occuring DTC	3584	23840	1975	2400.68	1	1
ANPT0161	gain	ATC, co-occuring DTC	44	2443	30	3.0202	4.70819e-25	1.2359e-24
ANPT0161	loss	ATC, co-occuring DTC	35	109	0	0.10719	1	1
ANPT0165	gain	ATC, co-occuring DTC	2706	66	10	5.01801	0.0267644	0.0468376
ANPT0165	loss	ATC, co-occuring DTC	419	29165	412	343.349	4.3339e-27	1.21349e-26
ANPT0174	gain	ATC, recurrence	3690	1628	1484	168.788	0	0
ANPT0174	loss	ATC, recurrence	1736	57	57	2.78025	6.97838e-76	2.93092e-75
ANPT0177	gain	ATC, co-occuring DTC	363	1582	16	16.1351	0.549716	0.855113
ANPT0177	loss	ATC, co-occuring DTC	4509	0	0	0	1	1
ANPT0178	gain	ATC, co-occuring DTC	9129	83	33	21.2893	0.00333728	0.00609416
ANPT0178	loss	ATC, co-occuring DTC	5263	0	0	0	1	1
ANPT0179	gain	ATC, co-occuring DTC	77	1560	0	3.37501	1	1
ANPT0179	loss	ATC, co-occuring DTC	4	889	0	0.0999129	1	1
ANPT0182	gain	ATC, co-occuring DTC	19088	102	93	54.7042	1.60855e-16	3.75328e-16
ANPT0182	loss	ATC, co-occuring DTC	1108	9	1	0.280183	0.247737	0.400191
